# Human studies of mitochondrial biology demonstrate an overall lack of binary sex differences: A multivariate meta-analysis

**DOI:** 10.1101/2021.11.03.21265871

**Authors:** Alex Junker, Jennifer Wang, Gilles Gouspillou, Johannes K. Ehinger, Eskil Elmér, Fredrik Sjövall, Kelsey Fisher-Wellman, P. Darrell Neufer, Anthony J.A. Molina, Luigi Ferrucci, Martin Picard

**Author notes:** Corresponding author 630 West 168th Street, Box 172 New York, NY 10032.

## Abstract

Mitochondria are maternally inherited organelles that play critical tissue-specific roles, including hormone synthesis and energy production, that influence development, health, and aging. However, whether mitochondria from women and men exhibit consistent biological differences remains unclear, representing a major gap in biomedical knowledge. This meta-analysis systematically examined 4 domains and 6 subdomains of mitochondrial biology (total 39 measures), including mitochondrial content, respiratory capacity, reactive oxygen species (ROS) production, morphometry, and mitochondrial DNA copy number. Standardized effect sizes (Hedge’s g) of sex differences were computed for each measure using data in 2,258 participants (51.5% women) from 50 studies. Only two measures demonstrated aggregate binary sex differences: higher mitochondrial content in women (g = 0.20, χ^2^ p = 0.01), and higher ROS production in skeletal muscle in men (g = 0.49, χ^2^ p < 0.0001). differences showed weak to Sex no correlation with age or BMI. Studies with small sample sizes tended to overestimate effect sizes (r = -0.17, p < 0.001), and sex differences varied by tissue examined. Our findings point to a wide variability of findings in the literature concerning possible binary sex differences in mitochondrial biology. Studies specifically designed to capture sex- and gender-related differences in mitochondrial biology are needed, including detailed considerations of physical activity and sex hormones.
