## Supplemental file 1 for "Human studies of mitochondrial biology demonstrate an overall lack of binary sex differences: A multivariate meta-analysis"

### Sheet: Data sheet
Meta-analysis of sex differences in human mitochondrial behavior
Coordinated by Alex Junker and Jennifer Wang, Columbia University
	Data from [citation for paper]
Figure from paper	Parameter	Women Mean	Women SD	Women N	Men Mean	Men SD	Men N	Effect size
Figure XX	Name of parameter							#DIV/0!
Figure XX	Name of parameter							#DIV/0!
Figure XX	Name of parameter							#DIV/0!
Figure XX	Name of parameter							#DIV/0!
Figure XX	Name of parameter							#DIV/0!
Example
	Data from Coggan et al. Skeletal muscle adaptations to endurance training in 60- to 70-yr-old men and women. Journal of Applied Physiology 1992; 72(5):1780-6
Figure from example paper	Parameter	Women Mean	Women SD	Women N	Men Mean	Men SD	Men N	Effect Size
Table 4	CS activity	2.21	0.41	11	2.97	0.71	12	-1.2956
